# Vitamin D and the preclinical Alzheimer cognitive composite cognition (PACC) score: a two-sample mendelian randomization study

**DOI:** 10.1101/2022.11.23.22282674

**Authors:** Yann Ilboudo, Satoshi Yoshiji, Tianyuan Lu, Guillaume Butler-Laporte, Sirui Zhou, J. Brent Richards

## Abstract

**Objective:** Observational studies on cognition found that vitamin D supplementation is associated with improved cognition. Further, recent Mendelian randomization (MR) studies have shown that increased vitamin D levels, as measured by 25-hydroxyvitamin D [25(OH)D], may protect against Alzheimer’s disease. Thus, it is possible that 25OHD may protect against Alzheimer’s disease by improving cognition.

**Methods:** To evaluate this hypothesis, we began by performing an observational study by testing the association of 25OHD levels with 5 cognitive outcomes related to memory and executive function, adjusting for age, sex, BMI, smoking status and nutritional risk index in 26,787 older individuals (median age 62). Since such observational analyses can be biased by confounding, we next performed two-sample mendelian randomization (MR) analyses testing the effect of 25(OH)D on cognitive outcomes, since this method helps to protect against bias from confounding.

**Results:** Observational studies suggested a strong protective association between 25(OH)D and cognitive measures. However, in MR analyses, we found no estimated effect of 25(OH)D on these outcomes.

**Conclusion:** These findings suggest that associations between 25(OH)D levels and cognition are likely to be biased by confounding and that the relationship between 25(OH)D levels and Alzheimer’s disease is not due to the effect of 25(OH)D on cognition.
