## Supplementary material for "Vitamin D and the preclinical Alzheimer cognitive composite cognition (PACC) score: a two-sample mendelian randomization study": Stables_1_2

### Sheet: Supp_table1
Stable1.Cohort description
Phenotype	Cohort	Dataset description
Log 25(OH)D	UKBiobank & UK10K	GWAS of serum 25 hydroxyvitamin D (25OHD) in 443,734 white British
Multiple sclerosis	German & Sardanian cohorts	GWAS on multiple sclerosis (MS) susceptibility in German cohorts with 4888 cases and 10,395 controls.
AFT	CLSA	GWASs for AFT in 18,704 individuals of European ancestry acress all agesl, GWASs for AFT in 9,489 individuals of European ancestry for individuals 60 years and over ·
REYI	CLSA	·GWASs for REYI in 18,053 individuals of European ancestry. GWASs for REYI in 9,148 individuals of European ancestry for individuals 60 years and over
REYII	CLSA	GWASs for REYII in 16,538 individuals of European ancestry. GWASs for REYII in 9,126 individuals of European ancestry for individuals 60 years and over
REYII	UK Biobank	·GWAS of body fat mass in 454,137 individuals of European ancestry.
MAT	CLSA	·GWAS for MAT in 17,764 GWAS individuals of European ancestry. GWASs for MAT in 9,039 individuals of European ancestry for individuals 60 years and over
COLTIME	CLSA	·GWAS for COLTIME in 18,578 GWAS individuals of European ancestry. GWASs for MAT in 9,431 individuals of European ancestry for individuals 60 years and over

### Sheet: Supp_table2
Supplementary Table1: Intruments employed for assessing the causal effect of vitamin D on cognition
SNP	Function	Gene	effect_allele.exposure	other_allele.exposure	effect_allele.outcome	other_allele.outcome	beta.exposure	beta.outcome	eaf.exposure	eaf.outcome	se.outcome	pval.outcome	outcome	se.exposure	pval.exposure	exposure
rs1011468	intron	LINC01004	A	G	A	G	-0.013795	-0.0161282	0.475748	0.473683	0.00663956	0.0151362	cognition	0.001946	1e-200	vitaminD
rs10127775			T	A	T	A	0.011801	0.0162628	0.604643	0.602176	0.006681	0.0149253	cognition	0.001997	1e-200	vitaminD
rs10426	3_prime_UTR	KLK10	A	G	A	G	0.025226	-0.0042808	0.213371	0.212717	0.00798257	0.591773	cognition	0.002382	1e-200	vitaminD
rs1047891	missence	CPS1	A	C	A	C	-0.014168	0.00460377	0.316449	0.309507	0.0071066	0.517104	cognition	0.002088	1e-200	vitaminD
rs10500209	missence	LDLR	C	T	C	T	-0.013417	-0.00831174	0.282129	0.265059	0.00743141	0.26337	cognition	0.002169	1e-200	vitaminD
rs10818769	intergenic	DNAH11	G	C	G	C	-0.016972	0.0109357	0.856966	0.867028	0.00971992	0.260553	cognition	0.00287	1e-200	vitaminD
rs10832289	intron	CYP2R1	T	A	T	A	-0.068522	-0.00445487	0.410173	0.425755	0.00660764	0.500184	cognition	0.001965	1e-200	vitaminD
rs10859995	intron	HAL	C	T	C	T	-0.039396	0.00325498	0.581322	0.561983	0.00652604	0.617942	cognition	0.001971	1e-200	vitaminD
rs10887718	intron	MAT1A	T	C	T	C	-0.012476	-0.010631	0.527362	0.527694	0.006635	0.109096	cognition	0.001946	1e-200	vitaminD
rs11023364*			G	A	G	A	-0.070098	-0.00515876	0.419493	0.434003	0.00659642	0.434183	cognition	0.00196	1e-200	vitaminD
rs111529171	intergenic	DNAH11	C	G	C	G	-0.015488	0.0116735	0.216376	0.206189	0.00838659	0.163944	cognition	0.002369	1e-200	vitaminD
rs11182550*			T	A	T	A	0.010486	0.00370761	0.471306	0.470832	0.00663467	0.576282	cognition	0.001952	1e-200	vitaminD
rs11204972			A	G	A	G	0.01751	0.0113779	0.313146	0.276564	0.00745521	0.126968	cognition	0.002104	1e-200	vitaminD
rs11236519			T	C	T	C	0.022432	0.000578855	0.094755	0.098522	0.0110512	0.958226	cognition	0.003309	1e-200	vitaminD
rs11264360	indels	FDPS	A	T	A	T	0.018008	-0.0188233	0.24292	0.236238	0.00791954	0.0174628	cognition	0.002286	1e-200	vitaminD
rs1149605	intergenic	RP11-21L23.4	C	T	C	T	0.01928	-0.00643495	0.171453	0.163036	0.00892483	0.470899	cognition	0.002577	1e-200	vitaminD
rs1168124			T	C	T	C	-0.020982	0.0105183	0.645411	0.669189	0.0070013	0.133011	cognition	0.002031	1e-200	vitaminD
rs11723621	intron	GC	G	A	G	A	-0.18693	5.71566e-05	0.291123	0.287221	0.00724108	0.993702	cognition	0.002121	1e-200	vitaminD
rs12317268	intron	SLCO1B1	G	A	G	A	-0.018528	-0.00868965	0.151589	0.157973	0.00899962	0.334266	cognition	0.002717	1e-200	vitaminD
rs12642938			C	T	C	T	-0.028002	0.00420454	0.455198	0.463344	0.00660984	0.524709	cognition	0.001938	1e-200	vitaminD
rs12803256	non_coding_transcript_exon	FLJ42102	G	A	G	A	0.100325	0.00575943	0.770616	0.748775	0.00762548	0.450077	cognition	0.002325	1e-200	vitaminD
rs12997242	intergenic	TDRD15	A	G	A	G	-0.012512	0.0053519	0.437687	0.421573	0.00669673	0.424185	cognition	0.001972	1e-200	vitaminD
rs13336347			G	C	G	C	0.011379	0.00315446	0.405473	0.426242	0.00659172	0.63226	cognition	0.001979	1e-200	vitaminD
rs157595	downstream	APOC1	G	A	G	A	-0.015581	-0.0190064	0.614127	0.600937	0.0068986	0.00586731	cognition	0.00205	1e-200	vitaminD
rs17765311	downstream	AC007950.2	C	A	C	A	-0.01515	0.00794365	0.344611	0.355689	0.00689015	0.248951	cognition	0.002047	1e-200	vitaminD
rs1800588	intron	LIPC	T	C	T	C	-0.029769	0.00507046	0.21461	0.217144	0.00795675	0.52396	cognition	0.002366	1e-200	vitaminD
rs1800775	upstream	CETP	A	C	A	C	-0.016619	-0.00177082	0.486317	0.489602	0.0065301	0.786254	cognition	0.00195	1e-200	vitaminD
rs1858889	intron	COG5	C	A	C	A	0.012836	-0.00160081	0.50084	0.501748	0.00664593	0.809655	cognition	0.001942	1e-200	vitaminD
rs1972994	intron	CADM2	T	A	T	A	-0.017509	0.0012822	0.64702	0.631863	0.00681997	0.850871	cognition	0.002036	1e-200	vitaminD
rs2011425	missence	UGT1A4	G	T	G	T	-0.046356	0.0150636	0.07939	0.077555	0.0123838	0.223834	cognition	0.00361	1e-200	vitaminD
rs2037511	intron	SERPINB11	A	G	A	G	0.016025	-0.00349723	0.165391	0.165344	0.00883268	0.692147	cognition	0.002618	1e-200	vitaminD
rs2074735	missence	PLA2G3	C	G	C	G	0.027256	-0.0095032	0.064197	0.068993	0.0129921	0.464499	cognition	0.003969	1e-200	vitaminD
rs222016			A	G	A	G	-0.051553	0.0198786	0.843431	0.858357	0.00966033	0.0396132	cognition	0.002684	1e-200	vitaminD
rs2229742	missence	NRIP1	C	G	C	G	-0.025738	-0.000711347	0.103928	0.092417	0.0115541	0.950908	cognition	0.00319	1e-200	vitaminD
rs2585442	intergenic	RP13-379L11.3	G	C	G	C	0.033609	-0.0115054	0.246306	0.233524	0.0081808	0.159606	cognition	0.002287	1e-200	vitaminD
rs2608953			T	C	T	C	-0.02074	0.00198885	0.165718	0.152271	0.00911709	0.827316	cognition	0.002615	1e-200	vitaminD
rs261291	intron	LIPC	C	T	C	T	-0.022414	0.00218542	0.35583	0.34361	0.00701087	0.755254	cognition	0.002033	1e-200	vitaminD
rs2642442			T	C	T	C	-0.013797	0.00323088	0.680105	0.677677	0.00697609	0.643267	cognition	0.002085	1e-200	vitaminD
rs2762942	intron	RP13-379L11.3	A	G	A	G	0.053192	0.00537387	0.942083	0.940842	0.0133385	0.687034	cognition	0.004321	1e-200	vitaminD
rs2847500	intron	ZPR1	A	G	A	G	-0.021129	0.00596725	0.124391	0.120849	0.0100475	0.552576	cognition	0.002949	1e-200	vitaminD
rs2909218	intron	RP11-120M18.2	T	C	T	C	0.016894	-0.0059585	0.792744	0.793838	0.00819318	0.467072	cognition	0.002418	1e-200	vitaminD
rs296387			T	C	T	C	-0.055172	-0.00556503	0.832529	0.84019	0.00892916	0.533125	cognition	0.002623	1e-200	vitaminD
rs34726834	intron	EBF2	T	C	T	C	0.013824	0.00016392	0.253615	0.244342	0.00774679	0.983118	cognition	0.002239	1e-200	vitaminD
rs35190635			C	G	C	G	0.044782	0.0127495	0.260783	0.259043	0.0074989	0.0890966	cognition	0.002199	1e-200	vitaminD
rs3750296	intron	PADI1	C	G	C	G	-0.020818	-0.00579457	0.341423	0.342403	0.00703553	0.410158	cognition	0.002042	1e-200	vitaminD
rs3768013	intron	ARNT	A	G	A	G	-0.01488	-0.00738204	0.369605	0.375053	0.00685719	0.281686	cognition	0.002011	1e-200	vitaminD
rs3814995	missence	NPHS1	T	C	T	C	-0.014733	-0.00522765	0.31224	0.309798	0.007065	0.459338	cognition	0.002109	1e-200	vitaminD
rs4245442			C	T	C	T	0.106153	0.00119683	0.825133	0.807611	0.00837306	0.886339	cognition	0.002563	1e-200	vitaminD
rs523583	intergenic	TMEM151A	C	A	C	A	0.012174	-0.000507047	0.469219	0.455025	0.00664955	0.939218	cognition	0.001963	1e-200	vitaminD
rs532436	intron	ABO	A	G	A	G	-0.015051	0.00462659	0.184388	0.189061	0.00837458	0.580635	cognition	0.002515	1e-200	vitaminD
rs56044892	intron	FOXO6	T	C	T	C	0.015388	-0.0226311	0.2107	0.186484	0.00889219	0.0109261	cognition	0.00244	1e-200	vitaminD
rs57631352	intron	STAP2	G	A	G	A	-0.012866	0.00608452	0.297255	0.296277	0.0071765	0.396527	cognition	0.002128	1e-200	vitaminD
rs58073039	intron	HSD17B11	G	A	G	A	-0.014119	0.000989948	0.298368	0.293696	0.00718392	0.890398	cognition	0.002109	1e-200	vitaminD
rs58542926	missence	TM6SF2	T	C	T	C	0.032488	-0.0033815	0.075847	0.072323	0.0126419	0.789098	cognition	0.00367	1e-200	vitaminD
rs6123359	intergenic	RP13-379L11.3	G	A	G	A	0.032345	-0.00194642	0.105192	0.102009	0.0111527	0.861454	cognition	0.003213	1e-200	vitaminD
rs6127099	intergenic	RP13-379L11.3	T	A	T	A	-0.036797	0.0183357	0.279034	0.263202	0.0080068	0.0220205	cognition	0.002219	1e-200	vitaminD
rs62007299	intron	PEAK1	A	G	A	G	-0.014437	0.0108507	0.709377	0.704999	0.00720637	0.132141	cognition	0.002145	1e-200	vitaminD
rs6438900	intergenic	MRPL3	G	C	G	C	0.013584	-0.0104225	0.260706	0.258242	0.00754313	0.167055	cognition	0.002221	1e-200	vitaminD
rs6446277*			A	G	A	G	-0.012156	0.00535451	0.304373	0.303957	0.00721023	0.457708	cognition	0.002106	1e-200	vitaminD
rs6698680	intron	RER1	G	A	G	A	-0.011928	-0.000444636	0.464195	0.459268	0.00670654	0.94714	cognition	0.001947	1e-200	vitaminD
rs6724965	intron	NPAS2	G	A	G	A	-0.016541	0.00627736	0.171608	0.17124	0.0086426	0.467638	cognition	0.002573	1e-200	vitaminD
rs6773343	intron	TFDP2	T	C	T	C	0.01268	-0.0132262	0.720232	0.728035	0.0073862	0.0733472	cognition	0.002171	1e-200	vitaminD
rs705117	intron	GC	T	C	T	C	-0.034494	-0.000266269	0.849453	0.855601	0.00941023	0.977426	cognition	0.002734	1e-200	vitaminD
rs73015021	intergenic	LDLR	G	A	G	A	0.023034	-0.00540984	0.121031	0.116969	0.010191	0.595527	cognition	0.002983	1e-200	vitaminD
rs7412*			T	C	T	C	0.025011	0.016936	0.082333	0.081469	0.0119486	0.156364	cognition	0.003545	1e-200	vitaminD
rs7519574	intergenic	RP4-657M3.2	A	G	A	G	0.016991	0.0131391	0.181694	0.169638	0.00883155	0.136817	cognition	0.002536	1e-200	vitaminD
rs7528419	3_prime_UTR	CELSR2	G	A	G	A	0.019031	-0.00225598	0.224958	0.215892	0.00796217	0.776919	cognition	0.002321	1e-200	vitaminD
rs7569755	intron	HTR5BP	A	G	A	G	0.013923	-0.00113633	0.292374	0.281237	0.00742632	0.878387	cognition	0.002142	1e-200	vitaminD
rs7718395	intron	TNFAIP8	G	C	G	C	0.012632	0.00907322	0.319522	0.313599	0.00722773	0.209357	cognition	0.002096	1e-200	vitaminD
rs77924615	intron	PDILT	A	G	A	G	-0.015792	-0.00527974	0.197773	0.186479	0.00875352	0.546405	cognition	0.002464	1e-200	vitaminD
rs780094*			C	T	C	T	0.017518	0.00182668	0.618653	0.594343	0.00666725	0.784102	cognition	0.002003	1e-200	vitaminD
rs7828742	downstream	LINC00536	G	A	G	A	-0.02193	-0.00759928	0.596853	0.609904	0.00687606	0.269082	cognition	0.00199	1e-200	vitaminD
rs78649910	intron	DOK7	A	T	A	T	-0.018331	-0.00357924	0.110004	0.108106	0.0106483	0.736772	cognition	0.003122	1e-200	vitaminD
rs8018720	missence	SEC23A	C	G	C	G	-0.031949	0.00609043	0.820235	0.828234	0.00871939	0.484869	cognition	0.002546	1e-200	vitaminD
rs804280	intron	GATA4	A	C	A	C	0.013033	0.00408899	0.581959	0.570226	0.0065969	0.535366	cognition	0.001978	1e-200	vitaminD
rs8063706	downstream	BCAR4	T	A	T	A	0.012968	-0.00278803	0.272828	0.2761	0.00766551	0.716073	cognition	0.002198	1e-200	vitaminD
rs8091117	missence	DSG1	A	C	A	C	-0.024071	0.0066484	0.065396	0.069643	0.0128416	0.604651	cognition	0.003943	1e-200	vitaminD
rs8103262	intron	ZNF808	C	T	C	T	0.012519	0.00796171	0.305004	0.304958	0.00714476	0.265132	cognition	0.002114	1e-200	vitaminD
rs960596	intergenic	SCUBE1	T	C	T	C	0.012414	-0.00310473	0.339588	0.350709	0.00691533	0.653458	cognition	0.002076	1e-200	vitaminD
rs964184	3_prime_UTR	ZPR1	C	G	C	G	0.03977	0.00825059	0.863547	0.868699	0.00971065	0.395524	cognition	0.002858	1e-200	vitaminD
Label definitions
SNP	Reference SNP
Function	functional annotation of the variant
Gene	the symbol of the closest gene
effect_allele.exposure	effect allele on exposure
other_allele.exposure	non-effect allele on exposure
effect_allele.outcome	effect allele on outcome
other_allele.outcome	non-effect allele on outcome
beta.exposure	effect size of effect allele for the exposure
beta.outcome	effect size of effect allele for the outcome
eaf.exposure	effect allele frequency for exposure
eaf.outcome	effect allele frequency for outcome
se.outcome	standar error on outcome
pval.outcome	pvalue for outcome
outcome	outcome name
se.exposure	standar error on ex[psure
pval.exposure	pvalue on exposure
exposure	exposure name
*	instrument replaced by proxy
